# Early prediction of renal graft function: Analysis of a multi-centre, multi-level data set

**DOI:** 10.1101/2021.01.04.20248473

**Authors:** Arturo Blazquez-Navarro, Chris Bauer, Nicole Wittenbrink, Kerstin Wolk, Robert Sabat, Chantip Dang-Heine, Sindy Neumann, Toralf Roch, Patrizia Wehler, Rodrigo Blazquez-Navarro, Sven Olek, Oliver Thomusch, Harald Seitz, Petra Reinke, Christian Hugo, Birgit Sawitzki, Nina Babel, Michal Or-Guil

## Abstract

**Introduction:** Long-term graft survival rates after renal transplantation are still moderate. We aimed to build an early predictor of an established long-term outcomes marker, the glomerular filtration rate (eGFR) one year post-transplant (eGFR-1y).

**Materials and Methods:** A large cohort of 376 patients was characterized for a multi-level bio-marker panel including gene expression, cytokines, metabolomics and antibody reactivity profiles. Almost one thousand samples from the pre-transplant and early post-transplant period were analysed. Machine learning-based predictors were built employing stacked generalization.

**Results:** Pre-transplant data led to a prediction achieving a Pearson’s correlation coefficient of r=0.39 between measured and predicted eGFR-1y. Two weeks post-transplant, the correlation was improved to r=0.63, and at the third month, to r=0.76. eGFR values were remarkably stable throughout the first year post-transplant and were the best estimators of eGFR-1y already two weeks post-transplant. Several markers were associated with eGFR: The cytokine stem cell factor demonstrated a strong negative correlation; and a subset of 19 NMR bins of the urine metabolome data was shown to have potential applications in non-invasive eGFR monitoring. Importantly, we identified the expression of the genes TMEM176B and HMMR as potential prognostic markers for changes in the eGFR.

**Discussion:** Our multi-centre, multi-level data set represents a milestone in the efforts to predict transplant outcome. While an acceptable predictive capacity was achieved, we are still very far from predicting changes in the eGFR precisely. Further studies employing further marker panels are needed in order to establish predictors of eGFR-1y for clinical application; herein, gene expression markers seem to hold the most promise.
