## Supplementary material for "Early prediction of renal graft function: Analysis of a multi-centre, multi-level data set": Table S1

### Sheet: Table_S1
Variable	Subset	Visit	Importance (% of crossvalidations with selected feature)	Association with eGFR-1y
CD200	Gene expression	pre-Tx	100	Positive
Foxp3	Gene expression	pre-Tx	100	Negative
HMMR	Gene expression	pre-Tx	100	Negative
HS3ST1	Gene expression	pre-Tx	100	Negative
MAN1A1	Gene expression	pre-Tx	100	Negative
NAV3	Gene expression	pre-Tx	100	Negative
PNOC	Gene expression	pre-Tx	100	Positive
TCL1A	Gene expression	pre-Tx	100	Positive
TMEM176B	Gene expression	pre-Tx	100	Negative
CD274	Gene expression	pre-Tx	96.2	Positive
CXCL10	Gene expression	pre-Tx	96.2	Negative
SLC8A1	Gene expression	pre-Tx	92.3	Negative
SH2D1B	Gene expression	pre-Tx	80.8	Positive
FCRL2	Gene expression	pre-Tx	76.9	Negative
LAG3	Gene expression	pre-Tx	69.2	Positive
CD247	Gene expression	pre-Tx	65.4	Negative
MS4A1	Gene expression	pre-Tx	65.4	Positive
CD79B	Gene expression	pre-Tx	61.5	Negative
FCRL1	Gene expression	pre-Tx	57.7	Positive
TLR5	Gene expression	pre-Tx	57.7	Positive
Age of recipient	Clinical	pre-Tx	100	Negative
HLA-A mismatches	Clinical	pre-Tx	100	Negative
HLA-B mismatches	Clinical	pre-Tx	100	Negative
HLA-DR mismatches	Clinical	pre-Tx	100	Negative
Body mass index	Clinical	pre-Tx	100	Negative
Age of donor	Clinical	pre-Tx	100	Negative
Anti-CMV prophylaxis	Clinical	pre-Tx	100	Negative
Mismatch CMV risk: Low	Clinical	pre-Tx	100	Positive
Alanine transaminase	Clinical	pre-Tx	98.1	Negative
Diastolic blood pressure	Clinical	pre-Tx	98.1	Positive
Hemoglobin	Clinical	pre-Tx	98.1	Positive
Phosphate	Clinical	pre-Tx	98.1	Negative
Weight	Clinical	pre-Tx	98.1	Negative
Previous disease: Secondary glomerulonephritis or vasculitis	Clinical	pre-Tx	96.2	Negative
Donor CMV+	Clinical	pre-Tx	94.2	Negative
Expanded criteria donor	Clinical	pre-Tx	90.4	Negative
White blood cells	Clinical	pre-Tx	90.4	Negative
No previous transplants	Clinical	pre-Tx	88.5	Negative
Previous disease: Unknown	Clinical	pre-Tx	86.5	Positive
Hematocrit	Clinical	pre-Tx	84.6	Positive
Recipient CMV+	Clinical	pre-Tx	55.8	Negative
Mismatch CMV risk: Medium	Clinical	pre-Tx	55.8	Negative
Previous disease: Other hereditary or congenital diseases	Clinical	pre-Tx	50	Negative
Previous disease: Interstitial nephritis or pyelonephritis	Clinical	pre-Tx	50	Negative
Calcium	Clinical	pre-Tx	48.1	Positive
Gender: Male	Clinical	pre-Tx	48.1	Positive
Reactive C protein	Clinical	pre-Tx	46.2	Negative
Pulse	Clinical	pre-Tx	46.2	Positive
Platelets	Clinical	pre-Tx	36.5	Negative
Living donor	Clinical	pre-Tx	32.7	Negative
Therapy arm: B	Clinical	pre-Tx	23.1	Negative
SCF	Cytokines	2w	100	Negative
Age of recipient	Clinical	2w	100	Negative
Age of donor	Clinical	2w	100	Negative
Donor CMV+	Clinical	2w	100	Negative
eGFR	Clinical	2w	100	Positive
Anti-CMV prophylaxis	Clinical	2w	68.9	Negative
Tacrolimus concentration/dose ratio at 2w	Clinical	2w	60.7	Positive
Mismatch CMV risk: Low	Clinical	2w	54.1	Positive
Body mass index	Clinical	2w	36.1	Negative
White blood cells	Clinical	2w	24.6	Negative
Weight	Clinical	2w	23	Negative
Bin F116	Metabolome	3m	100	Negative
Bin F129	Metabolome	3m	100	Negative
Bin F134	Metabolome	3m	100	Negative
Bin F14	Metabolome	3m	100	Positive
Bin F153	Metabolome	3m	100	Positive
Bin F157	Metabolome	3m	100	Negative
Bin F163	Metabolome	3m	100	Negative
Bin F261	Metabolome	3m	100	Negative
Bin F276	Metabolome	3m	100	Negative
Bin F277	Metabolome	3m	100	Negative
Bin F320	Metabolome	3m	100	Positive
Bin F323	Metabolome	3m	100	Positive
Bin F350	Metabolome	3m	100	Positive
Bin F364	Metabolome	3m	100	Negative
Bin F373	Metabolome	3m	100	Negative
Bin F7	Metabolome	3m	100	Positive
Bin F75	Metabolome	3m	100	Positive
Bin F93	Metabolome	3m	100	Negative
Bin F98	Metabolome	3m	100	Negative
Bin F187	Metabolome	3m	98.1	Positive
Bin F264	Metabolome	3m	98.1	Positive
Bin F301	Metabolome	3m	98.1	Positive
Bin F314	Metabolome	3m	98.1	Negative
Bin F336	Metabolome	3m	98.1	Positive
Bin F349	Metabolome	3m	98.1	Positive
Bin F48	Metabolome	3m	98.1	Positive
Bin F71	Metabolome	3m	98.1	Positive
Bin F107	Metabolome	3m	96.3	Negative
Bin F241	Metabolome	3m	96.3	Negative
Bin F342	Metabolome	3m	96.3	Negative
Bin F185	Metabolome	3m	94.4	Positive
Bin F197	Metabolome	3m	94.4	Negative
Bin F257	Metabolome	3m	94.4	Positive
Bin F355	Metabolome	3m	94.4	Negative
Bin F225	Metabolome	3m	92.6	Negative
Bin F238	Metabolome	3m	92.6	Negative
Bin F288	Metabolome	3m	92.6	Negative
Bin F337	Metabolome	3m	92.6	Positive
Bin F377	Metabolome	3m	92.6	Positive
Bin F59	Metabolome	3m	92.6	Positive
Bin F237	Metabolome	3m	90.7	Negative
Bin F300	Metabolome	3m	90.7	Positive
Bin F311	Metabolome	3m	90.7	Negative
Bin F327	Metabolome	3m	90.7	Positive
Bin F137	Metabolome	3m	88.9	Negative
Bin F199	Metabolome	3m	88.9	Positive
Bin F164	Metabolome	3m	87	Negative
Bin F119	Metabolome	3m	85.2	Positive
Bin F186	Metabolome	3m	85.2	Positive
Bin F191	Metabolome	3m	85.2	Positive
Bin F226	Metabolome	3m	85.2	Negative
Bin F315	Metabolome	3m	85.2	Negative
Bin F255	Metabolome	3m	83.3	Positive
Bin F312	Metabolome	3m	83.3	Negative
Bin F328	Metabolome	3m	83.3	Positive
Bin F351	Metabolome	3m	83.3	Negative
Bin F366	Metabolome	3m	83.3	Negative
Bin F49	Metabolome	3m	83.3	Positive
Bin F130	Metabolome	3m	81.5	Negative
Bin F239	Metabolome	3m	81.5	Negative
Bin F339	Metabolome	3m	81.5	Negative
Bin F356	Metabolome	3m	81.5	Negative
Bin F365	Metabolome	3m	81.5	Negative
Bin F159	Metabolome	3m	79.6	Negative
Bin F263	Metabolome	3m	79.6	Positive
Bin F338	Metabolome	3m	79.6	Negative
Bin F58	Metabolome	3m	79.6	Positive
Bin F96	Metabolome	3m	77.8	Positive
Bin F42	Metabolome	3m	75.9	Positive
Bin F43	Metabolome	3m	75.9	Positive
Bin F115	Metabolome	3m	74.1	Negative
Bin F146	Metabolome	3m	74.1	Negative
Bin F152	Metabolome	3m	74.1	Positive
Bin F154	Metabolome	3m	74.1	Negative
Bin F230	Metabolome	3m	74.1	Positive
Bin F265	Metabolome	3m	74.1	Positive
Bin F47	Metabolome	3m	74.1	Positive
Bin F190	Metabolome	3m	72.2	Positive
Bin F240	Metabolome	3m	72.2	Negative
Bin F248	Metabolome	3m	72.2	Negative
Bin F260	Metabolome	3m	72.2	Negative
Bin F341	Metabolome	3m	72.2	Negative
Bin F204	Metabolome	3m	70.4	Positive
Bin F70	Metabolome	3m	70.4	Positive
Bin F94	Metabolome	3m	70.4	Negative
Bin F158	Metabolome	3m	68.5	Negative
Bin F203	Metabolome	3m	68.5	Positive
Bin F144	Metabolome	3m	66.7	Positive
Bin F148	Metabolome	3m	66.7	Negative
Bin F8	Metabolome	3m	66.7	Positive
Bin F141	Metabolome	3m	64.8	Negative
Bin F296	Metabolome	3m	64.8	Negative
Bin F68	Metabolome	3m	64.8	Negative
Bin F87	Metabolome	3m	64.8	Positive
Bin F172	Metabolome	3m	63	Positive
Bin F193	Metabolome	3m	63	Positive
Bin F259	Metabolome	3m	63	Negative
Bin F322	Metabolome	3m	63	Positive
Bin F108	Metabolome	3m	61.1	Negative
Bin F121	Metabolome	3m	61.1	Positive
Bin F135	Metabolome	3m	61.1	Negative
Bin F162	Metabolome	3m	61.1	Negative
Bin F176	Metabolome	3m	61.1	Positive
Bin F275	Metabolome	3m	61.1	Negative
Bin F302	Metabolome	3m	61.1	Positive
Bin F343	Metabolome	3m	61.1	Negative
Bin F74	Metabolome	3m	61.1	Positive
Bin F13	Metabolome	3m	59.3	Positive
Bin F142	Metabolome	3m	59.3	Negative
Bin F156	Metabolome	3m	59.3	Positive
Bin F231	Metabolome	3m	59.3	Positive
Bin F251	Metabolome	3m	59.3	Positive
Bin F256	Metabolome	3m	59.3	Positive
Bin F280	Metabolome	3m	59.3	Positive
Bin F140	Metabolome	3m	57.4	Negative
Bin F25	Metabolome	3m	57.4	Positive
Bin F250	Metabolome	3m	57.4	Positive
Bin F340	Metabolome	3m	57.4	Negative
Bin F346	Metabolome	3m	57.4	Negative
Bin F57	Metabolome	3m	57.4	Positive
Bin F92	Metabolome	3m	57.4	Negative
Bin F111	Metabolome	3m	55.6	Positive
Bin F131	Metabolome	3m	55.6	Negative
Bin F281	Metabolome	3m	55.6	Positive
Bin F321	Metabolome	3m	55.6	Positive
Bin F376	Metabolome	3m	55.6	Positive
Bin F91	Metabolome	3m	55.6	Negative
Bin F252	Metabolome	3m	53.7	Negative
Bin F54	Metabolome	3m	53.7	Positive
Bin F89	Metabolome	3m	53.7	Negative
Bin F114	Metabolome	3m	51.9	Positive
Bin F15	Metabolome	3m	51.9	Positive
Bin F161	Metabolome	3m	51.9	Negative
Bin F295	Metabolome	3m	51.9	Negative
Bin F151	Metabolome	3m	50	Positive
Bin F375	Metabolome	3m	50	Positive
Bin F18	Metabolome	3m	48.1	Negative
Bin F297	Metabolome	3m	48.1	Negative
Bin F64	Metabolome	3m	48.1	Positive
Bin F67	Metabolome	3m	48.1	Negative
Bin F286	Metabolome	3m	46.3	Positive
Bin F357	Metabolome	3m	46.3	Negative
Bin F105	Metabolome	3m	44.4	Positive
Bin F270	Metabolome	3m	44.4	Negative
Bin F372	Metabolome	3m	44.4	Negative
Bin F85	Metabolome	3m	44.4	Negative
Bin F236	Metabolome	3m	42.6	Negative
Bin F354	Metabolome	3m	42.6	Negative
Bin F56	Metabolome	3m	42.6	Positive
Bin F124	Metabolome	3m	40.7	Positive
Bin F269	Metabolome	3m	40.7	Negative
Bin F298	Metabolome	3m	40.7	Negative
Bin F32	Metabolome	3m	40.7	Positive
Bin F352	Metabolome	3m	40.7	Negative
Bin F55	Metabolome	3m	40.7	Positive
Bin F122	Metabolome	3m	38.9	Positive
Bin F143	Metabolome	3m	38.9	Negative
Bin F147	Metabolome	3m	38.9	Negative
Bin F171	Metabolome	3m	37	Positive
Bin F196	Metabolome	3m	37	Negative
Bin F200	Metabolome	3m	37	Positive
Bin F253	Metabolome	3m	37	Negative
Bin F306	Metabolome	3m	37	Negative
Bin F334	Metabolome	3m	37	Positive
Bin F345	Metabolome	3m	37	Negative
Bin F104	Metabolome	3m	35.2	Positive
Bin F145	Metabolome	3m	35.2	Positive
Bin F167	Metabolome	3m	35.2	Positive
Bin F234	Metabolome	3m	35.2	Positive
Bin F278	Metabolome	3m	35.2	Negative
Bin F332	Metabolome	3m	35.2	Positive
Bin F160	Metabolome	3m	33.3	Negative
Bin F329	Metabolome	3m	33.3	Negative
Bin F165	Metabolome	3m	31.5	Negative
Bin F192	Metabolome	3m	31.5	Positive
Bin F313	Metabolome	3m	31.5	Negative
Bin F333	Metabolome	3m	31.5	Positive
Bin F335	Metabolome	3m	31.5	Positive
Bin F53	Metabolome	3m	31.5	Positive
Bin F76	Metabolome	3m	31.5	Positive
Bin F149	Metabolome	3m	29.6	Negative
Bin F194	Metabolome	3m	29.6	Positive
Bin F23	Metabolome	3m	29.6	Positive
Bin F242	Metabolome	3m	29.6	Negative
Bin F316	Metabolome	3m	29.6	Negative
Bin F97	Metabolome	3m	29.6	Negative
Bin F128	Metabolome	3m	27.8	Negative
Bin F19	Metabolome	3m	27.8	Negative
Bin F229	Metabolome	3m	27.8	Positive
Bin F274	Metabolome	3m	27.8	Negative
Bin F291	Metabolome	3m	27.8	Negative
Bin F299	Metabolome	3m	27.8	Positive
Bin F110	Metabolome	3m	25.9	Positive
Bin F31	Metabolome	3m	25.9	Positive
Bin F65	Metabolome	3m	25.9	Positive
Bin F9	Metabolome	3m	25.9	Positive
Bin F117	Metabolome	3m	24.1	Negative
Bin F183	Metabolome	3m	24.1	Negative
Bin F24	Metabolome	3m	24.1	Positive
Bin F282	Metabolome	3m	24.1	Positive
Bin F51	Metabolome	3m	24.1	Negative
Bin F113	Metabolome	3m	22.2	Negative
Bin F16	Metabolome	3m	22.2	Positive
Bin F205	Metabolome	3m	22.2	Positive
Bin F227	Metabolome	3m	22.2	Positive
Bin F30	Metabolome	3m	22.2	Negative
Bin F34	Metabolome	3m	22.2	Positive
Bin F370	Metabolome	3m	22.2	Negative
Bin F79	Metabolome	3m	22.2	Positive
Bin F195	Metabolome	3m	20.4	Positive
Bin F245	Metabolome	3m	20.4	Positive
Bin F27	Metabolome	3m	20.4	Negative
Bin F367	Metabolome	3m	20.4	Negative
Bin F63	Metabolome	3m	20.4	Positive
Bin F69	Metabolome	3m	20.4	Positive
Body mass index	Clinical	3m	100	Negative
Age of donor	Clinical	3m	100	Negative
eGFR	Clinical	3m	100	Positive
Age of recipient	Clinical	3m	53.8	Negative
Total protein	Clinical	3m	52.3	Positive
Creatinine serum value of donor	Clinical	3m	23.1	Positive
Glucose	Clinical	3m	21.5	Negative
Total cholesterol	Clinical	3m	21.5	Negative
