## Supplementary material for "Early prediction of renal graft function: Analysis of a multi-centre, multi-level data set": Table S2

### Sheet: Sheet1
Bin	Region (ppm]	Candidate molecules
F373	(8.92,8.96]	None
F364	(8.74,8.78]	picolinic acid
F350	(8.46,8.5]	formic acid
		picolinic acid
F323	(7.92,7.96]	uracil
		picolinic acid
F320	(7.86,7.9]	3-methylhistidine
		picolinic acid
		uracil
		xantin
F277	(7,7.04]	3-(24-dihydroxyphenyl)propionic acid
F276	(6.98,7.02]	4-hydroxyhippuricacid
		trans-aconitic acid
F261	(6.68,6.72]	trans-acotinic acid
		3-(24-dihydroxyphenyl)propionic acid
F163	(4.2,4.24]	4-hydroxyphenyllactic acid
		creatinine
		sucrose
		threonine
F157	(4.08,4.12]	d-glucuronic acid
		creatinine
		arabinose
		furoylglycine
		hippuric acid
		tryptophan
F153	(4,4.04]	3-methylhistidine
		4-hydroxyhippuric acid
		arabinose
		creatinine
		furoylglycine
		hippuric acid
		histidine
		pseudouridine
		sucrose
		threonine
		tyrosine
F134	(3.62,3.66]	4-hydroxyphenylacetic acid
		d-xylose
		arabinose
		sucrose
		threonine
		trans-aconitic acid
		valine
F129	(3.52,3.56]	4-hydroxyphenylacetic acid
		d-glucose
		d-glucuronic acid
		d-xylose
		alpha-d-glucose
		glycine
		sucrose
		trans-aconitic acid
		trimethylamine-n-oxide
F116	(3.26,3.3]	3-methylhistidine
		d-glucose
		d-glucuronic acid
		d-xylose
		beta-d-glucose
		cis-aconitic acid
		histidine
		trimethylamine-n-oxide
		tryptophan
F98	(2.9,2.94]	4-hydroxyphenyllactic acid
F93	(2.8,2.84]	3-(3-hydroxyphenyl)propionic acid
		3-(24-dihydroxyphenyl)propionic acid
		4-hydroxyphenyllactic acid
F75	(2.44,2.48]	3-(3-hydroxyphenyl)propionic acid
		3-(24-dihydroxyphenyl)propionic acid
F14	(1.22,1.26]	isoleucine
		threonine
F7	(1.08,1.12]	3-hydroxyisovaleric acid
